# SARS-CoV-2 antibody magnitude and detectability are driven by disease severity, timing, and assay

**DOI:** 10.1101/2021.03.03.21251639

**Authors:** Michael J. Peluso, Saki Takahashi, Jill Hakim, J. Daniel Kelly, Leonel Torres, Nikita S. Iyer, Keirstinne Turcios, Owen Janson, Sadie E. Munter, Cassandra Thanh, Christopher C. Nixon, Rebecca Hoh, Viva Tai, Emily A. Fehrman, Yanel Hernandez, Matthew A. Spinelli, Monica Gandhi, Mary-Ann Palafox, Ana Vallari, Mary A. Rodgers, John Prostko, John Hackett, Lan Trinh, Terri Wrin, Christos J. Petroplolous, Charles Y. Chiu, Philip J. Norris, Clara DiGermanio, Mars Stone, Michael P. Busch, Susanna K. Elledge, Xin X. Zhou, James A. Wells, Albert Shu, Theodore W. Kurtz, John E. Pak, Wesley Wu, Peter D. Burbelo, Jeffrey I. Cohen, Rachel L. Rutishauser, Jeffrey N. Martin, Steven G. Deeks, Timothy J. Henrich, Isabel Rodriguez-Barraquer, Bryan Greenhouse

**Author notes:** These authors contributed equally (Michael J. Peluso, Saki Takahashi, Jill Hakim). These authors contributed equally (Timothy J. Henrich, Isabel Rodriguez-Barraquer, Bryan Greenhouse).

## Abstract

Serosurveillance studies are critical for estimating SARS-CoV-2 transmission and immunity, but interpretation of results is currently limited by poorly defined variability in the performance of antibody assays to detect seroreactivity over time in individuals with different clinical presentations. We measured longitudinal antibody responses to SARS-CoV-2 in plasma samples from a diverse cohort of 128 individuals over 160 days using 14 binding and neutralization assays. For all assays, we found a consistent and strong effect of disease severity on antibody magnitude, with fever, cough, hospitalization, and oxygen requirement explaining much of this variation. We found that binding assays measuring responses to spike protein had consistently higher correlation with neutralization than those measuring responses to nucleocapsid, regardless of assay format and sample timing. However, assays varied substantially with respect to sensitivity during early convalescence and in time to seroreversion. Variations in sensitivity and durability were particularly dramatic for individuals with mild infection, who had consistently lower antibody titers and represent the majority of the infected population, with sensitivities often differing substantially from reported test characteristics (e.g., amongst commercial assays, sensitivity at 6 months ranged from 33% for ARCHITECT IgG to 98% for VITROS Total Ig). Thus, the ability to detect previous infection by SARS-CoV-2 is highly dependent on the severity of the initial infection, timing relative to infection, and the assay used. These findings have important implications for the design and interpretation of SARS-CoV-2 serosurveillance studies.
