## Supplemental Table 1 for "SARS-CoV-2 antibody magnitude and detectability are driven by disease severity, timing, and assay"

### Sheet: Sheet1
Assay	Shorthand	Cutpoint (units)	Antigen	Sensitivity	Specificity	Analytical Scale
Commercial
Abbott ARCHITECT SARS-CoV-2 IgG	N-Abbott	1.4 (S/C)	N	99.6	100	Natural
Roche Elecsys Anti-SARS-CoV-2 Total	N-Roche	1.0 (COI)	N	99.5	99.8	Log
Ortho Clinical Diagnostics VITROS Anti-SARS-COV-2 Total	S-Ortho Ig	1.0 (S/C)	S	100	100	Natural
Ortho Clinical Diagnostics VITROS Anti-SARS-CoV-2 IgG	S-Ortho IgG	1.0 (S/C)	S	90	100	Natural
DiaSorin LIAISON SARS-CoV-2 S1/S2 IgG	S-DiaSorin	15.0 (AU/mL)	S1/S2	97.6	99.3	Natural
Monogram PhenoSense Assay	Neut-Monogram	40.0* (ID50)	S	100	98.8	Log
Research Use
Split Luciferase (total Ig)	RBD-Split Luc	45.9 (RLU)	RBD	89	100	Log
Split Luciferase (total Ig)	N-Split Luc	83.1 (RLU)	N	98	99	Log
Luciferase Immunoprecipitation System Assay (total Ig)	RBD-LIPS	52,000 (LU)	RBD	94	100	Log
Luciferase Immunoprecipitation System Assay (total Ig)	N-LIPS	125,000 (LU)	N	100	100	Log
Luminex (IgG)	S-Lum	0.0426 (conc)	S	91.5	100	Log
Luminex (IgG)	RBD-Lum	0.0396 (conc)	RBD	91.9	100	Log
Luminex (IgG)	N(full)-Lum	0.02473 (conc)	N	85	100	Log
Luminex (IgG)	N(frag)-Lum	0.02684 (conc)	N	65.8	100	Log
