## Supplemental Table 2 for "SARS-CoV-2 antibody magnitude and detectability are driven by disease severity, timing, and assay"

### Sheet: Sheet1
participant_ID	hosp_status	age_binned	sex
53q2	No	45-60	Male
j5ye	No	60-85	Male
vg0y	No	45-60	Male
dsdk	Yes	45-60	Male
r8ip	No	30-45	Male
bjja	No	30-45	Female
qogy	No	30-45	Female
aicn	No	30-45	Female
1x4m	No	30-45	Male
urcf	No	19-30	Female
3f65	No	45-60	Female
dyyd	No	30-45	Female
lxle	No	30-45	Female
w7a0	No	30-45	Female
ttwj	No	30-45	Female
do0p	No	19-30	Female
ufeh	No	19-30	Male
2q4r	No	45-60	Male
hz0q	No	60-85	Female
f0j0	No	30-45	Male
o2k0	No	30-45	Female
9cmr	No	45-60	Female
5siy	No	30-45	Male
kosc	No	19-30	Female
d5so	No	30-45	Female
8m0b	No	30-45	Male
hvlo	No	45-60	Male
f4cv	No	45-60	Female
ba4b	Yes	30-45	Male
a9p6	No	30-45	Male
ijj9	No	30-45	Female
ntgk	No	30-45	Male
bz0t	No	30-45	Female
1vmp	Yes	30-45	Male
c4eq	No	45-60	Male
kx01	No	60-85	Male
w4g2	No	30-45	Male
wi0v	No	45-60	Male
lgvi	No	45-60	Male
8uf2	No	45-60	Male
jd5h	No	30-45	Male
kzy8	No	60-85	Male
20qv	No	45-60	Male
jtt4	No	45-60	Female
hi6k	No	30-45	Male
uld9	Yes	60-85	Female
uc93	Yes	30-45	Male
1lnx	No	45-60	Male
hqh0	No	30-45	Female
caru	Yes	60-85	Male
x854	No	45-60	Female
vyh5	No	60-85	Male
g72l	No	19-30	Male
m401	No	19-30	Male
1ei4	Yes	45-60	Male
o49i	Yes	30-45	Female
rfzt	Yes	45-60	Male
fjrz	No	30-45	Male
yljc	No	30-45	Female
6bdh	No	30-45	Female
t09p	No	30-45	Male
r5i0	Yes	30-45	Male
e9g9	Yes	45-60	Female
pnp5	Yes	30-45	Female
fumm	No	45-60	Female
97gp	Yes	45-60	Male
n7sx	Yes	60-85	Female
eg86	Yes	60-85	Male
ijnd	Yes	45-60	Male
j76y	No	30-45	Male
mx90	Yes	30-45	Female
z6y9	Yes	45-60	Female
34gq	Yes	30-45	Male
a8e0	No	19-30	Male
9jur	No	30-45	Female
sx9d	No	45-60	Male
7yxi	No	60-85	Male
pntn	Yes	45-60	Male
762a	Yes	60-85	Female
p93o	No	30-45	Male
prcn	Yes	30-45	Male
08tx	Yes	45-60	Male
trsf	Yes	60-85	Female
1f25	No	45-60	Male
nc2g	Yes	30-45	Male
zeci	No	45-60	Male
c2xh	Yes	60-85	Male
i0pn	No	45-60	Male
namx	No	45-60	Female
2qct	Yes	30-45	Male
u9x0	No	30-45	Female
yl43	No	30-45	Male
oq51	No	60-85	Male
44dl	No	60-85	Female
0mv3	Yes	30-45	Female
x1r3	No	30-45	Female
ii64	No	19-30	Female
ybyx	No	45-60	Male
ze09	Yes	60-85	Male
ir55	No	45-60	Male
3zdb	No	45-60	Female
khs3	No	60-85	Male
vpd3	No	60-85	Female
q997	No	60-85	Male
0pgb	No	19-30	Female
1tj6	No	19-30	Female
a60n	No	30-45	Male
1bo1	No	45-60	Female
v85q	No	30-45	Male
bam3	No	19-30	Male
3gq1	No	45-60	Male
psfk	No	60-85	Male
2or5	No	19-30	Female
0q3i	No	30-45	Female
fdi5	No	45-60	Female
3fe1	No	60-85	Female
7278	No	45-60	Female
64jb	Yes	60-85	Male
c4zs	No	60-85	Male
ht7t	No	30-45	Female
ezfk	No	45-60	Male
9kuh	No	45-60	Female
gwky	No	45-60	Female
yssv	No	45-60	Female
pylg	Yes	45-60	Male
gi2u	No	60-85	Female
ivrf	No	45-60	Female
2sii	No	30-45	Female
