## Supplemental Table 3 for "SARS-CoV-2 antibody magnitude and detectability are driven by disease severity, timing, and assay"

### Sheet: Sheet1
participant_ID	days_since_onset	N-Abbott	S-DiaSorin	N-LIPS	RBD-LIPS	S-LIPS	N(full)-Lum	N(frag)-Lum	RBD-Lum	S-Lum	N-Roche	N-Split Luc	RBD-Split Luc	S-Ortho IgG	S-Ortho Ig	Neut-Monogram
53q2	98	6.35	144	2435000	1127530	940070	0.249243	0.105863	1.42948	0.791619	201.5	8766	2773	22.5684	893.994
j5ye	28	1.89	3.8	539152	88303.8	71087	0.0368659	0.00915395	0.0800427	0.105043	13.97	1121.5	154.5	1.37	52.6081
j5ye	56	0.97	21.5	272034	61183.8	102465	0.0187324	0.00595911	0.161637	0.188426	10.71	449	78.5	0.558247	32.0798
j5ye	84	0.55	25.4	150461	85588.8	99722	0.0110189	0.00335008	0.0842551	0.0669867	13.6	201.5	59.5	0.582151	44.5826
vg0y	28	5.17	7.02	1755000	38151.2	37126	0.0352259	0.0420004	0.030796	0.0257392	16.95			0.992723	31.16
vg0y	62	3.81	16.9	1450000	148345	136483	0.0724241	0.0352231	0.0573971	0.04916	45.34	4748.5	183.5	2.62959	66.8593
dsdk	73	4.97	88.7	1950000	1.13615e+06	1196086	0.133576	0.0892138	0.877089	1.32399	108	2130	1397.5	15.2467	767.087
dsdk	112	3.39	67.5	1932500	1.0422e+06	790991	0.14881	0.116508	0.416746	0.806107	94.17	845.5	232.5	10.3038	409.257
r8ip	22	0.85	20.3				0.0126248	0.00637236	0.13131	0.0971402	0.41	80.25	89.5	4.27485	49.8
bjja	38	6.71	115	1850000		818695	0.159687	0.183501	1.70217	0.814265	87.14	4292.5	558	21.3126	335.849	1060
bjja	68	5.57	106	1435000	1.20549e+06	1761150	0.261821	0.0967489	2.39617	1.34834	154	5726.75	1030.25	18.8935	637.791	764
bjja	94	5.07	139	1605000	1437500	1028155	0.219829	0.0613535	1.54233	0.818436	177.2	7968.5	1504	22.3721	912.034	819
bjja	124	3.76	155	1009664	1762500	4940000	0.0728454	0.0316597	1.86813	1.00318	166.9	4670	1959	24.0614	1053.12	1619
qogy	37	6.1	56	785139	239335	175063	0.19531	0.168906	1.14469	4.37017		2602.5	480.5	13.2524	134.265	1912
qogy	72	4.27	22.3	1030706	255180	271368	0.0952697	0.0500683	0.359021	1.72841	22.45	1279.5	335.5	9.16424	148.09	537
qogy	114	2.565	28.9	464902	375848	316451	0.0951471	0.056831	0.973835	1.40232	14.27	208.5	70	4.28	165.336	191
aicn	31	3.03	7.54	305041	38436.2	40098	0.0619398	0.0166355	0.0467182	0.0280301	3.09	251.5	47	0.823871	5.12653	234
aicn	59	1.94	10	235050	102664	76694	0.0510808	0.0180724	0.0664282	0.0341543	10.35	341.5	54.5	0.967214	31.9535	106
aicn	92	1.32	10.2	184457	151731	158493	0.040177	0.0130607	0.0562407	0.0444098	11.71	337	85	0.732062	53.3999	77
aicn	115	0.75	10.7	153976	174192	227216	0.0320756	0.0114969	0.0564709	0.037078	8.96	185	66	0.693145	68.4561	67
1x4m	29	0.22	14.5	110070	41465	33776	0.0455085	0.013552	0.0484499	0.0279911	0.46	341.5	46.5	0.336475	7.61028	368
1x4m	57	0.18	16.9	132943	53240	55941	0.00885004	0.00540231	0.0565828	0.0235232	0.91	137	57	0.578438	11.2152	88
1x4m	113	0.11		118352	70400	52489	0.00741745	0.00402064	0.0516787	0.0196215	1.55	136	34.5	0.428807	15.6	64
urcf	31	0.6	21.1	365779	60912.5	66040	0.0303289	0.0280616	0.042015	0.139197	2.34	3008.5	67.5	1.24504	13.2552	97
urcf	59	0.45	24.2	366985	60841.2	100087	0.0298679	0.025169	0.0457721	0.177659	2.31	1443	82	1.00392	14.8976	49
urcf	115	0.18	17.4	228111	62312.5	67326	0.0203551	0.0139733	0.0278822	0.159224	1.4	186.5	40.5	0.315752	12.7892	40
3f65	35	2.38	13.9	186600	57597.5	75534	0.0300939	0.00655763	0.0761801	0.0931858	6.63	142.5	37.5	5.36954	16.2823	213
3f65	63	1.41	14.9	209742	73072.5	116102	0.0365371	0.00707803	0.112932	0.0784524	11.99	301	99	4.52718	18.3888	93
dyyd	52	4.14	50.3	730962	195740	299185	0.0615512	0.0348039	0.191064	0.861152	18.61	950.5	154	7.71063	112.597	999
dyyd	76	2.65	34.6	491176	222802	310776	0.0523213	0.0268369	0.16741	0.475824	23.55	435.5	138.5	5.52739	103.278	536
dyyd	112	1.19	28	490204	261939	389472	0.0429746	0.0124541	0.134569	0.594307	22.28	361.5	104.5	3.69847	105.17
lxle	41	1.4	18.7	154325	112222	107243	0.0148574	0.00362047	0.0859732	0.0489545	2.03	171.5	88	3.30194	36.8104	193
lxle	71	0.83	13.5	151050	77387.5	227662	0.0120249	0.0037534	0.0906775	0.0546281	2.21	171	98	1.697	36.891	167
lxle	97	0.62	13.4	130245	126182	163803	0.0132892	0.00399449	0.0821887	0.0678265	1.87	160.5	80.5	1.42494	43.9001	140
lxle	125	0.4	13.7	106155	145915	188254	0.00664593	0.00245749	0.0922683	0.0534347	1.4	106	80	1.00733	48.7144	113
w7a0	58	7	64	2100000	435718	661813	0.0948341	0.116236	0.580719	0.430632	52.88	9694.5	365.5	11.5699	186.656	451
w7a0	86	5	50.4	1280000	498945	631710	0.041412	0.0305434	0.1054	0.0765201	25.01	4009.5	258	7.83	175.603	254
w7a0	142	2.33	30.7	519656	448205	632790	0.0473168	0.0342042	0.159864	0.148061	8.94	353	90	4.72666	177.608	170
ttwj	38	6.93	74.5	1775000	132584	139827			0.343315	0.861301	64.99	13532	128.5	13.4955	54.8542	946
ttwj	66	5.44	28	618534	249094	185893	0.110495	0.0441502	0.582656	0.772804	57.22	7826.5	275.5	13.1796	127.761	709
ttwj	100	3.485		1071836	449591	977138	0.0928735	0.0432412	0.703065	0.954562	48.16	1106	220	13.2071	295.908
ttwj	122	2.56	88.1	809373	317694	748603	0.0869492	0.0315098	0.542456	0.742413	34.36	321.5	135.5	11.4786	306.051	400
do0p	44	8.88	67.2	2540000	171678	442409			1.10302	0.45159	139.4	50857	407.5	17.0009	81.3151	1451
do0p	77	9	64.2	2215000	312964	780506	0.108225	0.205982	1.17181	0.401991	140.7	15393.5	202	13.582	157.684	1069
do0p	108	8.45	65.6	2240000	554056	1107540	0.0942469	0.202393	0.690123	0.32302	133.8	7188	164.5	11.8184	309.549	627
ufeh	34	1.89	39.8	1500000	205299	240253			0.216136	0.113152	2.12	1872	296.5	8.91401	82.2639	238
ufeh	61	1.09	45.6	1059246	327795	398417	0.0347304	0.0282294	0.122466	0.120978	2.86	1405	243.5	6.09966	150.403	128
ufeh	91	0.65	26.9	749806	334296	598623	0.0286569	0.024148	0.120181	0.101091	3.53	1303	210	3.83955	169.726	134
ufeh	126	0.38	23.5				0.0230838	0.0187176	0.0885364	0.0692426	3.18	587	112.5	3.15671	171.418	88
2q4r	43	4.22	74.3	2245000	318108	439248	0.262282	0.196433	0.670782	0.455417	15.11	5672	577	19.1487	194.754	735
2q4r	71	2.88	62.9	1620000	363674	530729	0.135037	0.0963596	0.413779	0.277688	29.73	97	31.5	13.7616	176.74	212
2q4r	99	1.88	51.4	1129268	504874	628760	0.166296	0.0778015	0.615264	0.379831	37.76	4103	419	10.3414	247.219	220
2q4r	127		44.1	844998	536552	543926	0.084013	0.0596196	0.172512	0.138726	34.34	712	144.5	7.6781	271	189
hz0q	49	6.08	133	2105000	1.02655e+06	1470000	0.230687	0.196433	0.874098	1.95962	91.65	18216	3233	21.9159	567.711	1074
hz0q	77	5.76	145	2770000	1.09515e+06	2390000	0.222115	0.237619	0.644541	1.66267	141.6	22404	2541.5	17.9363	595.47	758
hz0q	105	4.68	127	2065000	1437500	2085000	0.249243	0.305446	0.441084	1.41836	159.5	15421.5	1611.5	14.7029	692.837
hz0q	133	3.98	117	2185000	1712500	2150000	0.276347	0.247211	0.487726	1.47199	159	13073	1340	15.2041	754	322
f0j0	66	7.88	72.5	1680000	492071	1105000	0.109244	0.180018	0.558271	0.534024	158.6	17295.5	431.5	14.8976	234.207	416
f0j0	94	6.52	62.9	1385000	482012	461664	0.249243	0.138012	0.677477	0.6342	137.2	13433.5	356.5	11.0086	196.313	244
f0j0	123	4.31	54	1390000	455564	666426	0.235781	0.0799974	0.54192	0.504717	124.5	3579	235.5	10.1013	267	213
o2k0	36	4.88	46	524475	237591	240716	0.0765909	0.015528	0.236923	1.19135	49.04	661	190.5	6.59943	106.491	295
o2k0	71	3.68	49.3	326039	399295	650759	0.0554003	0.0108344	0.159958	0.223168	49.12	343.5	223.5	9.58088	223.268	235
o2k0	92	1.96	55.4	484089	731006	886342	0.0645568	0.0149351	0.615882	0.946503	43.73	238.5	183.5	10.4241	305.928	158
9cmr	41	7.63	12.7	2260000	63685	45728	0.258067	0.0945187	0.708395	0.0661689	114.2	3106.5	54.5	5.20176	3.60121	342
9cmr	79	5.73	10.7	1895000	60755	47214	0.235032	0.052513	0.678939	0.0570587	137.3	1440	40	4.25817	4.55177	140
9cmr	95	5.74	13.3	1160000	59955	48076			0.66441	0.040822	128.4			3.99964	5.45302	183
9cmr	129	4.22	9.98				0.139731	0.0361935	0.344249	0.031499	107.9	452	42	2.29927	6.11	168
5siy	57	7.61	119	1625000	1.06333e+06	823853	0.119476	0.196433	1.37254	0.761356	147.5	15050.5	1693.5	23.1055	447.384	641
5siy	89	7.65	108	1885000	1.15962e+06	986783	0.249243	0.326123	1.12806	0.717375	154.9	8345	712	18.7589	506.154	345
5siy	124	7.63	89.1	1435000	1.24257e+06	1200231	0.274399	0.265805	0.543358	0.340077	162	8619.5	742	16.6	541.215	184
kosc	52	0.47	12.1	95438	147259	106443	0.0118003	0.00517199	0.294019	0.0847235	1.22	135.5	48	2.86963	30.2786	102
kosc	80	0.18	10.1	99737	156389	123635	0.0099993	0.00693867	0.136916	0.0774199	0.63	96	78.5	1.50601	38.4049	50
kosc	136	0.08	15.5	84185	175464	126716	0.00697351	0.00544069	0.109176	0.0704714	0.25	51.5	61.5	0.706735	47.9696	59
d5so	36	7.27	71.6	1870000	493458	462127	0.0936798	0.106415	0.919282	0.575116	45.84	4311.5	1488.5	15.1	273.33	1227
d5so	64	6.03	66	1425000	480184	575790	0.23078	0.0826617	0.441333	0.380157	71.14	5792	667.5	10.461	224.854	384
d5so	97	3.94	41.5	728899	549755	411853	0.121301	0.044574	0.166209	0.191552	84.84	4423.5	443	5.92731	266.103	211
d5so	131	2.91	29.4				0.111185	0.0626221	0.167411	0.187976	69.12	2693.5	381.5	3.47632	254.87	176
8m0b	42	6.46	102	647579	359774	374892	0.119283	0.0594922	0.749345	1.09359	51.71	6059	379	19.1921	223.865	4822
8m0b	70	5.38	70	587236	669736	928247	0.105008	0.0265842	1.3104	0.576894	83.87	1212	214.5	14.1037	295.317	716
8m0b	98	3.45	73.7	534762	995031	258394	0.11162	0.0239515	0.796931	0.566321	95.01	1488	342	11.8234	418.522	487
hvlo	50	6.51	87.4	1410000	943349	654023	0.238432	0.196433	0.506045	0.249551	96.28	4621	1208	18.5874	335.273	4917
hvlo	85	5.77	79.4	1215000	1512500	375589	0.207946	0.13155	0.655748	0.278308	116.6	2923	735.5	17.859	520.931	1665
hvlo	108	4.39	80.7	1540000	1700000	369868	0.175931	0.113917	0.567431	0.37093	106.2	1996	622	14.9746	639.998	1083
hvlo	134	3.61	91.1	1030667	1800000	1522195	0.153163	0.0803373	0.663674	0.442842	84.8	1295	436.5	16.5143	823.882	1437
f4cv	41	6.13	14.5	580583	78030	69618	0.126534	0.057199	0.142984	0.207552	43.03	459.5	144	2.33471	35.772	333
f4cv	69	4.83	13.9	660896	109151	83947	0.182851	0.0451886	0.072898	0.164816	50.48	316	110.5	1.85605	45.6206	273
f4cv	107	2.985	14.1	691034	159575	89828	0.143932	0.0568143	0.0815871	0.177273	53.08	253.25	131.25	1.72142	77.979	214
ba4b	51	4.94	268	1340000	1600000	1441676	0.21561	0.196433	4.3981	4.92124	16.8	20280	4193	26.2022	613.62	98108
ba4b	79	4.34	263	1250000	1850000	1534091	0.222828	0.384256	3.31657	2.8438	28.81	12689.5	3130.5	25.9847	847.581	14818
ba4b	107	3.11	237	1041558	2075000	2405000	0.238124	0.160969	2.73043	2.01934	35.05	15386	3156.5	26.7949	983.174	15415
ba4b	134	2.64	234	1085361	2075000	1730000	0.126995	0.1357	4.01698	2.45629	36.33	2510	1007.5	27.8761	1106.13	9658
a9p6	46	3.58	36.7	203901	217288	86719	0.144885	0.0500486	0.161836	0.23093	20.83	393.5	229	5.28239	99.3491	271
a9p6	81	2.1	24.3	390321	218516	223112			0.20644	0.302471	31.37	755.5	214	2.79526	117	116
a9p6	102	1.24	20.3	380977	178222	201662	0.0652461	0.0429562	0.0714295	0.226723	30.01	261	100	1.83315	107.368	175
ijj9	38	8.67	87.6	1075589	223818	264561	0.0672768	0.0741477	1.0246	1.02673	146.9	6105.5	359.5	18.3246	153	1935
ijj9	67	7.5	76.2	1445000	370619	157076	0.171918	0.112847	1.3731	1.11132	170.4	5306.5	452.5	15.8331	254.545	935
ijj9	94	4.51	71.6	1290000	494315	353836	0.130141	0.0628499	1.59161	0.797259	144.4	1249	280.5	15.0631	291.16	491
ijj9	136	2.45	68.4				0.112309	0.0953357	0.615531	0.544754	76.03	1590.5	425	13.1886	364.023
ntgk	54	8.63	152	1750000	1.24598e+06	935694	0.104286	0.0980846	3.2774	1.14317	156.5	8509.5	3548.5	26.1304	567.609	5469
ntgk	82	8.42	143	2000000	1325000	1225000	0.149999	0.0764368	1.9183	0.834988	164.5	4508.5	1888	22.7684	651.316	1691
ntgk	112	6.54	114	1550000	1475000	1339177	0.134144	0.0794228	1.47381	0.661458	181.8	4203.5	2036.5	22.1903	699.803	945
bz0t	60	4.96	57	1075000	329181	458025	0.249243	0.0608034	0.568478	0.431557	86.2	2694.5	392.5	13.7	182.721	257
1vmp	58	7.7	186	1725000	1216105	2380000	0.196527	0.0617949	2.18512	1.93659	68.94	4070	3352	25.2	666	1858
1vmp	86	6.63	157	1290000	1587500	3510000	0.164466	0.0360462	1.47826	1.34382	94.91	2443.5	2166.5	23.7972	862.658	603
1vmp	114	4.935	134	1446210	1675000	2515000	0.154611	0.0375327	0.938275	0.674863	87.85	1041.5	882	21.5	854.779	272
c4eq	54	6.31	101	1540000	294202	395275	0.0899445	0.0325879	0.215123	0.223191	102.8	2662	363.5	17.8957	230.652	3119
c4eq	84	5.21	74.4	930024	364260	385244	0.150046	0.0271223	0.538385	0.586947	112.5	927	200	14.9	231.706	1556
c4eq	112	2.98	56.8	709511	401210	505178	0.119218	0.0224189	0.229791	0.187254	80.3	615.5	156.5	11.5	231.326	1581
kx01	36	6.81	252	2510000	1712500	2635000	0.0476393	0.0536829	4.17865	3.76656	85.19	7198	7505.5	27.956	589.583	13274
kx01	64	7.64	276	2925000	1762500	3225000	0.132585	0.126262	3.73225	2.41561	143.5	11871	12316	31	965.908	12895
kx01	92	7.28	289	2835000	1925000	2407213	0.0356281	0.0508966	4.01577	2.33083	158.3	13819	14002	31.6411	1088.49	5409
kx01	122	7.07	278				0.187486	0.247211	3.569	1.79923	169.5	18240.5	14240.5	30.8	1160	1507
w4g2	60	2.97	84.2	683694	905299	1105000	0.0582223	0.0251954	0.843967	0.202071	51.25	2118.5	1296	16.7012	510.953	502
w4g2	91	2.1	57.3	842991	581632	690255	0.0482888	0.0182145	0.222346	0.14142	49.3	670.5	403.5	10.9198	330.681	167
wi0v	29	8.18	140	2950000	711374	1445306	0.0256646	0.0390997	3.91658	1.55859	118.2	7222	4283	24.3	358.645
wi0v	57	7.96	145	1950000	1462500	1565714	0.192204	0.194869	3.00627	1.3904	155.1	5837	2436	22.185	649.107
wi0v	86	7.025	121	1930000	1537500	2245000	0.158087	0.12184	1.8872	0.935556	163.1	2755	1306	20.4	734.881
wi0v	128	5.41	103				0.128684	0.0876938	0.563509	0.443281	184.9	2872	980.5	15.4367	847.781
lgvi	62	3	40.2	1985000	215459	2670000	0.0757065	0.0260873	0.134138	0.19251	36.04	1493.5	285	6.91511	107.48	369
8uf2	56	8.46	59.6	1985000	349429	487957	0.262282	0.196433	0.11887	0.196706	178.9	6297.5	713	12.5697	318.197	8580
8uf2	84	7.87	45.4	1910000	439575	585863	0.249243	0.156564	0.134315	0.204283	192.4	3974	437.5	8.31803	341.826	2731
8uf2	117	6.3	34.5	1585000	589020	832381	0.274399	0.0926235	0.143358	0.131421	204.2	1958	202	6.18285	288.881	1148
jd5h	61	7.67	73	2640000	132812	202070	0.221151	0.196433	0.266429	0.881528	162.2	6981.5	168	10.5361	101.987	1612
jd5h	89	6.95	199	1604245	183909	417519	0.198766	0.0740204	0.247373	1.09512	181.4	569	45	8.41077	111.056	1031
jd5h	117	5.35	63.6	1880000	335498	141132	0.274399	0.0736992	0.479758	1.26565	194.7	1330	94.5	6.62	159.593	893
kzy8	64	4.52	32.9	394789	181822	266146	0.0693014	0.0181203	0.0615814	0.0737381	23.06	689	174.5	3.14	106.784	76
kzy8	92	3.42	17.7	335697	264596	292511	0.0723316	0.0241009	0.0731835	0.0839359	26.69	557.5	116.75	1.90839	110.624	40
kzy8	120	2.35	16.1	329799	213558	251868	0.0588449	0.0203382	0.056055	0.0595211	25.38	379	115.5	1.20812	118.779	40
20qv	67	0	3.8	2743	19390	6516	0.00203127	0.00190937			0.07	234	36.5	0.0374587	0.179272	114
20qv	95	0.26	18.2	102787	108022	105170	0.00755299	0.00399449	0.0891959	0.0836794	1.01	101	77	3.51934	35.3526	54
jtt4	64	8.41	80.2	2495000	1587500	2760000	0.0989513	0.145265	2.49649	1.55528	111.8	14112	3372.5	25.7712	653.875	1615
jtt4	92	7.05	171	1170000	1637500	3520000	0.20957	0.240607	1.90339	1.23155	99.78	8683.5	2445.75	25.1918	823.869	740
jtt4	120	5.21	149	1520000	1925000	3670000	0.239253	0.130214	1.63129	0.958486	87.59	2800.5	1296	25.6351	852.092	458
hi6k	67	2.85	55.8	536390	339198	511944	0.0864676	0.0300118	0.24216	0.630198	18.64	650.5	211	5.86	198.663	93
uld9	70	4.23	223	1870000	1762500	3480000	0.13965	0.107269	2.25774	12.3383	46.68	19608	2994.5	27.8	571.024	3647
uld9	98	3.63	239	2815000	1525000	2840000	0.120327	0.180505	1.88801	9.97449	51.12	14352.5	2510.5	25.6324	720.697	3690
uld9	126	2.97	204	4780000	1675000	3510000	0.0947034	0.14523	1.89526	11.8498		3866	1084			1901
uc93	52	7.86	170	3355000	1250000	2170000	0.143374	0.213236	2.34471	10.6366	102.9	42592	5522.5	26.1206	766.079	16762
uc93	100	9.14	151	2390000	1537500	2085000	0.274399	0.202265	1.70972		101.3	13318	1352	23.1	909.46	7412
uc93	136	8.15	164				0.165195	0.139552	1.15153	5.67421	109.2	16432.5	1373.5	21.6654	1018.84	4523
1lnx	67	6.92	167	1750000	280529	449109	0.0974018	0.0373435	0.126749	0.127724	167.2	1211	364	10.6	155.815	1153
1lnx	95	5.72	37.2	1111433	257310	169360	0.166712	0.0215575	0.120891	0.131662	165.5	522	217.5	6.75513	158.571	330
1lnx	123	4.15	37.4	1305000	313635	425355	0.123396	0.0144528	0.080916	0.107552	161.3	225	116	5.43446	163.979	311
hqh0	70	3.28	51	708545	611868	921748	0.0284672	0.0123059	0.135595	0.140183	46.31	730.5	1194.5	13.6171	346.595	300
hqh0	103	1.54	45.6	395264	292416	574397	0.0175747	0.00928048	0.102609	0.148373	15.19	220	333	5.47896	155.582	164
hqh0	131	0.72	38	467398	239706	435523	0.0111463	0.00558833	0.0637858	0.133468	9.48	116	131	3.28939	119	167
caru	71	6.64	191	3670000	1.24375e+06	2995000	0.133271	0.0908902	2.31937	1.84825	127.8	27821	1527	25.4	546	694
x854	60	7.56	125	3540000	250236	389960	0.262282	0.196433	0.409873	0.546181	155.8	5803.5	250	9.67727	139.809	261
x854	87	6.41	42.8	3065000	325238	798334	0.249243	0.177645	0.240338	0.235193	166.5	6886.5	338.5	6.82561	175.349	198
x854	116	4.96	50.7	2175000	446062	425567	0.159692	0.0854399	0.156937	0.178198	160.6	3101.5	215	7.38297	226.647	184
vyh5	62	8.12	148	2120000	1.18077e+06	1710000					138.7	19802	2170.5	25.6596	533
vyh5	90	8.24	137	2105000	1712500	2735000	0.0722343	0.131423	2.66935	1.80242	139.8	40324	3754.5	24.0381	781.248
vyh5	118	7.66	130	2170000	1812500	3210000	0.130619	0.158606	1.98703	1.32846		4415	1008.5
g72l	30	0.04	17.4	51434	50101	33807	0.00541217	0.00428652	0.0299115	0.0264727	0.06	25.1667	41.5	0.0242776	0.108596	40
g72l	58	0.04	3.8	43843	37121.2	26051	0.00610651	0.00468058	0.0574362	0.022567	0.07	70	30	0.0191966	0.0875428	40
m401	47	8.13	148	1420000	953589	653939	0.262282	0.196433	2.48928	4.93704	123.1	14698.5	2920.5	23.6145	622	4521
m401	75	9.17	134	2050000	1090000	2210000	0.249243	0.182649	1.52804	2.18161	118.5	9600.5	2024	21.5942	782.183	2019
m401	124	7.73	109				0.274399	0.12651	1.84024	2.1146	138.3	5184.5	1111	18.4676	833.494	814
1ei4	82	3.98	213	2800000	2125000	2265000	0.0811297	0.0977252	2.24801	3.1167	4.54	722	1346.5	24.8371	905.643
1ei4	103	3.32	203	1355000	2425000	2135000	0.0698155	0.040573	2.22347	2.42917	5.14	1304.5	2719	25.4345	988.965	5908
1ei4	131	1.94	177	1287274	2550000	3275000	0.0345082	0.0286217	0.970811	1.2609	5.68	955	2051	24.2748	1052.77	5162
o49i	103	7.78	255	2170000	2525000	2465000	0.0830668	0.0984859	2.35016	1.94682	137.8	31540.5	6336	27.5308	1099.6	1037
rfzt	80	6.86	212	1925000	2462500	3670000	0.165361	0.0997417	3.54058	2.25052	135.6	17465	3118.5	28.0133	998.846	4563
rfzt	136	4.78	175				0.191704	0.0668054	2.90451	1.33806	127.9	6482	1977	26.8962	1199.31	1618
fjrz	85	1.26	16.7	358633	118452	87984	0.0330018	0.0106665	0.0610408	0.0804482	25.67	432.5	119.5	0.67166	55.901	41
fjrz	138	0.56	13.5	162525	106279	84795	0.0280869	0.00731797	0.0384916	0.0625821	21.87	129.5	47	0.201621	61.318	40
yljc	97	3.35	77.2	349717	795319	720501	0.100702	0.0207945	0.612596	0.311042	38.93	490.5	474	12.7876	416.207	317
6bdh	60	0.33	24.3	216661	181351	306017	0.0102568	0.00708588	0.0888354	0.161504	1.66	276	118.5	3.99961	75.533	199
6bdh	87	0.2	29.6	158581	298732	252469	0.00943252	0.00551021	0.151864	0.154753	1.75	190	181	4.66196	159.868	188
t09p	101	0.02	3.8	36071	29355	23982	0.00341743	0.00190937	0.0163295	0.00258352	0.06	52.5	50.5	0.0109913	0.145203	40
t09p	129	0.02	3.8	34413	37150	18747	0.00192982	0.00197561	0.00462002		0.07	52	45	0.01	0.190046
r5i0	76	6.41	70.1	2360000	1140000	1635000	0.0550637	0.064164	4.00869	2.58813	74.19	3530.5	4503.5	26	815.403	5673
e9g9	80	4.32	71.4	1008185	187604	227052	0.154144	0.0657242	0.558271	1.39488	64.14	22525	439.5	12.7324	156.671	254
e9g9	129	1.67	45.7				0.0793869	0.0220379	0.228426	0.532929	36.79	4227	226	7.65252	153	227
pnp5	57	6.54	137	2330000	737099	2260000	0.243725	0.196433	1.37627	0.801794	172.5	10615.5	1978	23.3742	537.798	2968
pnp5	99	4.87	120	2310000	950742	1048973	0.274399	0.152888	1.34881	0.753405	201.2	1868.5	381	19.7495	791.321	774
pnp5	127	4	124				0.0724284	0.0424633	0.196368	0.172366	203.1	5548.5	957	19.5205	871.232	513
fumm	61	7.94	125	2320000	791830	2355000	0.262282	0.196433	5.73904	1.53295	130.5	34840	1261.5	22.5509	587.477	2212
fumm	103	7.98	112	1710000	1000000	1271018	0.274399	0.269715	2.41058	0.767506	139.6	5827.5	341.5	19.807	757	1072
fumm	131	7.79	108				0.249243	0.143662	1.99204	0.722191	143.5	15447.5	662	21.4773	867.75	893
97gp	88	6.9	121	1575000	480189	1352348			0.835063	1.37191	149.1	15994	2055.5	17.7083	534.611	943
97gp	124	5.15	135	1300000	952960	1290275	0.130223	0.0424741	0.807286	1.34117	171.5	4063	1079	17.3022	708.884	602
n7sx	70	6.24
eg86	84	5.46	97.1	1147249	412827	392154	0.158257	0.0664571	0.799244	1.00231	72.47	9366	1447	15.8208	341.694	251
ijnd	97	6.5	139	2025000	1150000	1367030	0.19063	0.236023	1.70305	1.06649	157	12270	1789	21.1956	929.117	1111
ijnd	125	5.66	125	1715000	1120000	1785000	0.274399	0.219938	1.33687	0.757055		4328	607			396
j76y	94	2.04	49.2	412033	197400	122802	0.0394211	0.0195852	0.71117	0.442276	14.26	650	140.5	7.7714	152.23	153
j76y	122	1.36	50.9	481955	185672	634564	0.0208734	0.0118588	0.210937	0.144771	12.29	232.5	98	7.40055	161	133
mx90	99	8.13	117	1485000	827769	354278	0.127926	0.132787	5.49361	1.3473	104	32301.5	2033.25	23.111	551.724	1768
mx90	127	8.32	114	1435000	716020	483076	0.102883	0.118235	4.9681	0.998877	100.7	14469	1236	22.2916	672.881
z6y9	95	5.63	156	1965000	877676	1635834	0.219665	0.228855	2.35936	1.14514	108.2	21239	1809	24.4612	643.615	1419
z6y9	123	4.64	130	1395000	1160000	564749	0.274399	0.242006	2.05355	0.826074	116.5	5021	557.5	22.8681	791.437	1197
34gq	99	8.24	288	1615000	1480000	1715000	0.115694	0.0788328	5.13479	2.79192	112.9	40201	9198.5	31.9349	1204.97	1710
a8e0	97	5.65	119	1295000	673623	1221023	0.210245	0.121471	1.59505	1.61475	185.4	3529.5	1482	20.5242	519.518	1136
a8e0	131	4.05	151	1450000	1150000	1650000	0.131415	0.0819758	2.4049	1.98324	183	752.5	671	23.101	723.934	901
9jur	40	7.74	84.4	1335000	226858	329445	0.101874	0.0892872	0.0920959	0.178243	143.4	9678.5	353	12.5106	170.706	48108
9jur	68	8.41	101	1560000	570985	375860	0.174465	0.14855	0.121835	0.18291	127	15249	568.5	13.6979	432.398	8685
sx9d	31	5.51	60	1205000	98329	193177	0.0528604	0.02525	0.138931	0.0957756	20.82	328.5	274	12.9661	106.622
sx9d	59	3.91	53.1	833976	308680	289825	0.102648	0.0367031	0.217315	0.107039		556.5	339
7yxi	28	6.97	111	1780000	251800	524690	0.105519	0.0891694	2.17939	1.69382	23.63	2430.5	2387	25.8452	157.008
7yxi	57	5.41	117	2010000	765287	964003	0.157933	0.215593	1.8819	1.23312		3114	1365.5
pntn	87	3.93	179	1210000	807799	1880000	0.0845837	0.0424218	0.440075	1.93066	125.1	1309	3548.5	15.6436	925.485	1003
pntn	115	3.12	169	1112780	1010000	1580000	0.0829935	0.0563149	0.591149	1.6198	128.2	807.5	1782	14.6248	956.167	729
762a	108	4.24	179	1775000	1060000	2575000	0.164856	0.136898	7.13881	2.16174	154.4	5951.5	1664	25.0209	964.333	1916
p93o	48	7.36	145	2270000	670628	1364013	0.249243	0.194144	3.49084	1.43549	121	3674	1949.5	23.2585	358.387
prcn	75	5.77	168	3165000	1130000	1820000	0.274399	0.269715	4.32555	1.33593	87.71	19855.5	2541	28.9709	673.453	2586
prcn	107	4.44	193				0.276347	0.247211	2.5758	1.04713	112.7	57959.5	2901.5	27.8966	912.969	775
08tx	111	4.45	155	1630000	980097	2265000	0.164758	0.0691737	0.887445	1.03571	85.78	6027	1834	22.4165	866.362	367
08tx	139	3.15	132	1475000	1080000	2145000	0.10614	0.0509672	0.881794	0.659484	82.79	1002	408	17.5997	900.48	123
trsf	95	6.23	283	2650000	1450000	3305000	0.0425924	0.0774392	5.42945	2.77739	166.6	10212	12056	28.2	1126.41	2070
1f25	39	0.74	38.5	85978	196109	145973	0.00922152	0.0060061	0.131235	0.156543	1.01	89.5	175	7.52589	114.938
1f25	85	0.16	20.1	100643	130724	115121	0.00477368	0.00443689	0.0726918	0.0733082	0.44	77	93.5	2.67422	58.5512
nc2g	57	8.79	176	3810000	856574	2655000	0.274399	0.269715	2.94811	2.32926	135.8	3406	824.5	27.0623	560.407
zeci	40	4.09	56.6	681996	260064	847609	0.0798098	0.0235416	1.09567	0.353197	91.83	459.5	231.5	12.8392	333.244
zeci	69	2.81	46.1	701463	329164	726988	0.108915	0.0216551	0.600628	0.306583	86.84	913	342.5	10.3829	329.756
c2xh	36	7.56	105	2310000	479583	674557	0.106847	0.192748	0.716415	9.54107	44.25	5744.5	1460.5	16.9794	235.401
c2xh	63	6.39	102	2145000	331256	1570000	0.204247	0.242973	0.9417	10.0168	120.1	2974	1298	17.2923	413.637
i0pn	37	7.13	79.1				0.158109	0.125003	1.06562	0.32802	107.4	2862	206	16.9	102.823
i0pn	65	6.24	70.3				0.180075	0.0622155	0.217761	0.0757198	162.7	4159.25	144	11.4603	128.55
namx	29	0.49	69.7	203984	506572	862873	0.021603	0.0170879	0.21057	0.154618	5.71	542	481	12.3038	287.434	296
namx	60	0.31
2qct	71	5.44	96.4	1235000	673383	1545000	0.178768	0.0560946	0.620288	0.438651	185	1591.5	610	15.3	510.11	987
u9x0	64	1.41	15	248736	217884	218010	0.0515341	0.0222038	0.0625938	0.0631632	16.78	517	92.5	1.99498	90.2	61
u9x0	99	0.9	14.1				0.0375296	0.0188346	0.0668112	0.0672485	19.19	409	111.5	1.27529	93.1209
yl43	59	1.8	12.2	124248	61178	47187	0.0515421	0.00706958	0.0822008	0.0666839	7.98	108	60	1.49563	22.2852	99
yl43	94	0.92	7.93				0.0283893	0.00559792	0.0802747	0.0481268	6.79	182.5	91.5	0.784006	22.2853
oq51	119	0.66	20.4	186261	82222	71621	0.0308021	0.0186848	0.0574072	0.148734	10.14	301	60	0.785887	30.2209	241
oq51	141	0.455	20.95	155152	89332	87430	0.026516	0.0172947	0.0586584	0.14609		327.25	70.75		36.1879	343
44dl	121	7.55	91.8	1520000	533309	934137	0.0398375	0.0169943	0.669814	0.495769	164	428	544.5	18.5811	442.54	322
44dl	143	6	91.6	689523	519203	702808	0.179172	0.01763	0.43196	0.325299	136.1	253	244.5	17.2386	448.339	311
0mv3	135	5.8	152	1535000	1130000	2455000	0.143389	0.070042	0.980668	1.76461	168.4	7905	1583	22.1126	818.166	698
x1r3	63	1.11	18.7	458562	82485	103610	0.0557525	0.0489954	0.327413	0.50828	5.13	329.5	61.5	3.33716	21.758
x1r3	95	0.59	21.4				0.0317876	0.0286191	0.175327	0.199889	4.9	229.5	88	3.04774	45.753	107
ii64	117	2.3	14.2	70472	105496	90761	0.0321841	0.00226497	0.0468743	0.0723796	4.16	69.5	49.5	0.255052	33.6223	46
ii64	145	2.22	13.4				0.037089	0.00228583	0.0555314	0.0620005	3.11	52	99	0.199226	35.7256	44
ybyx	34		22.5	68282	81765	107553	0.0136553	0.00611866	0.182262	0.0881422	0.42	59	90	5.53656	65.8
ybyx	65	0.565	23.2				0.0255055	0.0085361	0.120933	0.0673144		185	144
ze09	38	7.61	181	1860000	738665	513905	0.0995134	0.0983539	7.02741	6.45818	39.98	1259.5	1350.5	24.8917	390.244	2101
ir55	126	2.6	110	741991	936785	2360000	0.0536042	0.0230637	0.349004	0.627172	117.3	3146	1222	15.4293	863.005
3zdb	127	1.49	10.4	384684	76884	40443	0.0389918	0.0118667	0.0270072	0.0504999	36.76	288.5	32	0.438369	9.40371	146
khs3	102	3.85	17.3	2045000	142955	321826	0.255286	0.247211	0.0783	0.0687915	76.35	34586	172	1.61918	102.779	46
vpd3	136	1.54	26.3				0.0673346	0.0294742	0.0991511	0.845846	17.46	333	115	2.9177	141.647	40
q997	135		109				0.274399	0.135209	0.847093	0.510797	169.6	5961	2326.5	18.267	800	186
0pgb	22	4.06	10.9	250319	53554	38900	0.0941893	0.0247626	0.11452	0.082344	18.37	105.5	39	1.56633	6.26883	147
1tj6	123	0.54	86.6				0.0160464	0.00881872	0.231544	0.153186	18.53	1241.5	502	14.6	439.38	409
a60n	32	3.9	82.8	242609	218536	453475	0.0655173	0.0214055	0.784396	0.311149	33.79	234.5	504	16.1337	185.68
1bo1	146	4.26	51				0.276347	0.059284	0.694538	0.380637	181.3	27640.5	205.5	10.7067	132.4	422
v85q	29	6.14	101	625859	165497	286070	0.061016	0.0365074	0.23424	0.170481	58.94	2389	284	15.1733	98.5032	2483
bam3	27		5.07				0.0967747	0.00881796	0.0357018	0.0276747	20.31	86	44.5	0.511076	5.54094	141
3gq1	155	1.47	10	103204	95174	101924	0.0174588	0.00452284	0.0437002	0.0293066	6.82	125	113	0.790834	37.0658	40
psfk	36	7.8	101				0.0727915	0.0650226	0.371038	0.595854	130.9	5266	822	17.3615	172.139
2or5	30	0.35	11.3				0.00541593	0.00192957	0.0284114	0.0143242	0.47	54.5	55.5	0.354062	3.0471	40
0q3i	26	0.02					0.00247795	0.00194977	0.00571137	0.00836948	0.1	65	47	0.01	0.13	40
fdi5	37	7.49	69.4				0.0494955	0.0816265	0.204196	0.167255	111.2	7614.5	493	13.9075	105	1738
3fe1	49	0.02					0.00192982	0.00197561	0.00532911		0.06	92.5	30.5	0.00634172	0.29132	66
7278	56	8.07	130				0.152517	0.247211	1.95983	1.87175	132.6	8123	1477.5	20.7526	540.193
64jb	37	8.13	203	1875000	1090000	2205000	0.12165	0.18229	13.7664	4.75577	109.5	12359.5	6533.75	28.9019	561.39	13804
c4zs	38	3.54	37.2				0.0874539	0.0876076	0.144899	0.0914084	8.85	923	115.5	6.98946	70.9418
ht7t	67	3.51	66.4				0.0899404	0.0380427	0.180633	0.139195	103.5	1290	573.5	11.6215	239.012	672
ezfk	157	2.52	55.7				0.205739	0.247211	0.193695	0.21366	72.78	9310.5	292	12.344	449.315	6634
9kuh	34	0.59	21.4				0.0122204	0.00831157	0.0465381	0.118611	3.49	98.5	50	0.889181	11.1133	58
gwky	31	0.03					0.0019217	0.00194977	0.00270362	0.0031458	0.07	52.5	24.5	0.00583517	0.16	40
yssv	24	7.54	66.7				0.112541	0.0268513	2.07463	0.43929	145.6	252	325	20.2884	104.593	7643
pylg	41	5.18	151				0.143677	0.12521	17.1528	4.39332	33.8	6528	2371.5	27.3184	483.395	15231
gi2u	37	0.01					0.00192982	0.00197561	0.00229385		0.08	63	34.5	0.0070874	0.04	40
ivrf	62	0.03					0.00235103	0.00194977	0.0045973	0.015884	0.08	52.5	34.5	0.01	0.12
2sii	68	6.18	75.2				0.0608415	0.155893	0.783822	0.327314	187.5	119	31.5	16.7301	269.496
