## Supplemental Table 4 for "SARS-CoV-2 antibody magnitude and detectability are driven by disease severity, timing, and assay"

### Sheet: Sheet1
	HIV								Sex								Ethnicity								Age (>44)
	Not Controling for Hospitalization				Controling for Hospitalization				Not Controling for Hospitalization				Controling for Hospitalization				Not Controling for Hospitalization				Controling for Hospitalization				Not Controling for Hospitalization				Controling for Hospitalization
	Point Estimate	CI (lower)	CI (upper)	P value	Point Estimate	CI (lower	CI (upper)	P value	Point Estimate	CI (lower)	CI (upper)	P value	Point Estimate	CI (lower	CI (upper)	P value	Point Estimate	CI (lower)	CI (upper)	P value	Point Estimate	CI (lower	CI (upper)	P value	Point Estimate	CI (lower)	CI (upper)	P value	Point Estimate	CI (lower	CI (upper)	P value
N-Abbott	-0.198732	-1.59434	1.19556	0.78018	0.139493	-1.18618	1.4647	0.837317	0.704979	-0.265429	1.6757	0.154757	0.365904	-0.570532	1.30239	0.445875	0.961848	-0.145629	0.961848	0.088854	0.250934	-0.873062	1.37438	0.663074	0.547933	-0.428758	1.52456	0.271747	0.303784	-0.627963	1.2354	0.524684
S-DiaSorin	-12.2504	-46.2479	21.723	0.480151	2.84334	-24.0177	29.7055	0.836438	19.8847	-4.2522	44.0046	0.106453	5.13785	-14.2198	24.4794	0.604513	55.9877	29.8292	55.9877	2.76936e-05	25.9225	3.12721	48.7137	0.0265447	22.1551	-1.70183	46.0134	0.0689053	10.8687	-8.10787	29.8442	0.263941
N-LIPS	-0.0423762	-0.679331	0.593972	0.896276	0.120354	-0.473768	0.714393	0.692957	0.11054	-0.34485	0.566077	0.634525	-0.0286536	-0.455722	0.398505	0.89597	0.486114	-0.0152518	0.486114	0.0575405	0.183432	-0.313862	0.680546	0.472119	0.495251	0.0595513	0.931049	0.0260082	0.358066	-0.0550909	0.771142	0.0911622
S-LIPS	0.184354	-0.537413	0.905856	0.61685	0.402476	-0.243101	1.04837	0.224479	0.304652	-0.208935	0.818502	0.245438	0.11929	-0.346677	0.585492	0.617915	0.768407	0.208867	0.768407	0.00714921	0.372117	-0.168521	0.912641	0.179757	0.450228	-0.0481573	0.94866	0.0768581	0.260103	-0.194696	0.714752	0.264947
N(full)-Lum	-0.0435129	-0.65876	0.571182	0.889771	0.063578	-0.533755	0.660787	0.835507	0.454718	0.0316933	0.878494	0.0353912	0.339667	-0.0797036	0.759428	0.11426	0.489058	0.00296252	0.489058	0.0487615	0.280427	-0.219385	0.78002	0.273646	0.247501	-0.180484	0.675331	0.257222	0.171061	-0.246065	0.588031	0.423638
N(frag)-Lum	-0.0634421	-0.770064	0.64264	0.860337	0.106058	-0.558606	0.770557	0.755539	0.455465	-0.0332061	0.944509	0.0679766	0.267812	-0.201724	0.737535	0.26589	0.594218	0.0366876	0.594218	0.0367943	0.253517	-0.303828	0.810612	0.374738	0.435369	-0.0536637	0.924532	0.0812006	0.317496	-0.145226	0.780274	0.180709
RBD-Lum	0.171733	-0.728783	1.07188	0.708643	0.494057	-0.27453	1.26268	0.209808	0.689795	0.0697193	1.31023	0.0293511	0.331334	-0.214675	0.877528	0.236516	1.14849	0.454031	1.14849	0.00119633	0.514678	-0.12933	1.15848	0.11889	0.306554	-0.322848	0.93592	0.339975	0.0789394	-0.463277	0.621095	0.776366
S-Lum	-0.0114986	-0.842064	0.818744	0.978358	0.316302	-0.372807	1.0054	0.37053	0.410528	-0.172683	0.993832	0.167921	0.059251	-0.434917	0.553452	0.815054	1.03426	0.384854	1.03426	0.0018101	0.367922	-0.218556	0.954348	0.220971	0.455248	-0.124622	1.03534	0.124104	0.213704	-0.272561	0.700137	0.3913
N-Roche	-90.5241	-213.424	32.367	0.150707	-69.0373	-191.266	53.194	0.272388	9.58084	-12.1408	31.2973	0.387529	4.76787	-16.991	26.5193	0.668952	29.522	5.1075	53.9326	0.0178469	22.5361	-2.94267	48.0032	0.0843338	21.2572	-0.194531	42.7049	0.0522225	18.4292	-2.8248	39.6785	0.0906668
N-Split Luc	-0.374237	-1.37061	0.620358	0.461437	-0.101269	-1.01527	0.812047	0.828818	0.493677	-0.198448	1.1866	0.162552	0.174823	-0.471617	0.821623	0.597913	0.783405	-0.00407731	0.783405	0.0513263	0.204067	-0.562806	0.970501	0.603599	0.621512	-0.0670133	1.31076	0.0771536	0.423331	-0.211489	1.05859	0.193461
RBD-Split Luc	0.207857	-0.569851	0.984563	0.600352	0.49967	-0.148692	1.1478	0.132688	0.727709	0.198431	1.25728	0.00709067	0.405598	-0.0522217	0.863492	0.0839811	0.89121	0.286935	0.89121	0.00387482	0.294458	-0.252796	0.841666	0.293889	0.438044	-0.100831	0.976821	0.111269	0.232546	-0.22318	0.688147	0.319477
S-Ortho IgG	0.223265	-4.60023	5.04463	0.927733	2.08988	-1.8952	6.07487	0.30621	3.57821	0.258036	6.89853	0.0347477	1.48658	-1.33816	4.31121	0.304499	6.00383	2.28212	6.00383	0.00157597	2.24966	-1.08574	5.58413	0.188118	2.90313	-0.436492	6.24241	0.0885452	1.59855	-1.18902	4.38581	0.263166
S-Ortho Ig	18.0255	-137.735	173.638	0.820595	81.3864	-42.3598	205.131	0.19951	122.642	16.065	229.191	0.024174	50.1357	-37.2753	137.51	0.263085	233.786	116.024	233.786	0.000101084	105.942	3.39123	208.473	0.0438608	80.9209	-26.8315	188.609	0.141157	35.6352	-50.8734	122.089	0.421485
Neut-Monogram	N/A	N/A	N/A		N/A	N/A	N/A		0.725348	0.0996637	1.35134	0.0231918	0.366918	-0.218836	0.952735	0.222163	0.569148	-0.154834	0.569148	0.123563	-0.0394391	-0.735983	0.656833	0.912111	0.538682	-0.094195	1.17191	0.0955555	0.249131	-0.331441	0.829853	0.403022
