## Supplemental Table 5 for "SARS-CoV-2 antibody magnitude and detectability are driven by disease severity, timing, and assay"

### Sheet: Sheet1
Assay	Δ λhosp	Δ λhosp (lower)	Δ λhosp (upper)	p-value
N-Abbott	0.0024691	-0.00765751	0.0125886	0.632895
S-DiaSorin	-0.158687	-0.427803	0.113826	0.249769
N-LIPS	0.00289987	-0.00286855	0.00870879	0.32646
RBD-LIPS	-0.00289289	-0.00763384	0.00191231	0.233971
N(Full)-Lum	-0.000456199	-0.00637847	0.00546951	0.880152
N(Frag)-Lum	-0.000141301	-0.00547329	0.00517667	0.958552
RBD-Lum	-0.000739241	-0.00655802	0.00504923	0.802896
S-Lum	-0.00404393	-0.00883269	0.000734989	0.0977657
N-Roche	0.0622616	-0.187428	0.31288	0.625903
N-Split Luc	-0.00266333	-0.0116524	0.00641499	0.562963
S-Split Luc	-0.00831671	-0.014874	-0.00168774	0.0132934
S-Ortho IgG	0.0136383	-0.0143365	0.0416446	0.339946
S-Ortho Ig	1.76746	0.462287	3.08872	0.00821018
Neut-Monogram	-0.0044424	-0.0105298	0.00164786	0.153114
