## Supplemental Table 6 for "SARS-CoV-2 antibody magnitude and detectability are driven by disease severity, timing, and assay"

### Sheet: Sheet1
Variable name	Question	Categories (if applicable)
calcage	Calculated approximate age.
sex	Which sex were you assigned at birth, such as on an original birth certificate?
gender	How do you describe your gender - your gender identity?
ethnicity	Do you consider yourself to be of Hispanic or Latino ethnicity?
race_AIAN	Select one or more of the following racial categories as appropriate for you: American Indian or Alaska Native
race_A	Select one or more of the following racial categories as appropriate for you: Asian
race_BAA	Select one or more of the following racial categories as appropriate for you: Black or African American
race_NHOPI	Select one or more of the following racial categories as appropriate for you: Native Hawaiian or Other Pacific Islander
race_W	Select one or more of the following racial categories as appropriate for you: White
race_PNTA	Select one or more of the following racial categories as appropriate for you: Prefer not to answer
BMI	BMI (calculated from weight and height).
symp	Did you have or are you still having any symptoms that you think are because of COVID-19?
hosp	Have you been hospitalized since you developed COVID-19?
oxy	Did the healthcare providers give you oxygen to help your breathing?
icu	Were you in the intensive care unit or ICU?
venti	Were you on a ventilator?
preg	Are you or could you be pregnant today?
auto	Known to be present prior to COVID: Autoimmune disease
cancer	Known to be present prior to COVID: Cancer for which you received treatment within the 2 years prior to the COVID-19 diagnosis
diab	Known to be present prior to COVID: Diabetes
hiv	Known to be present prior to COVID: HIV/AIDS
heart	Known to be present prior to COVID: Heart attack or heart failure
hyper	Known to be present prior to COVID: Hypertension or high blood pressure
lung	Known to be present prior to COVID: Lung problems that have bothered you in the last 5 years, such as asthma, COPD, emphysema, or bronchitis
kidney	Known to be present prior to COVID: Kidney disease
fever	Feeling feverish - New occurrence or worsening of pre-existing symptom during illness
fever_days	Length of duration of symptom (fever)
chills	Chills, feeling unusually cold - New occurrence or worsening of pre-existing symptom during illness
chills_days	Length of duration of symptom (chills)
fatig	Feeling tired or having low energy - New occurrence or worsening of pre-existing symptom during illness
fatig_days	Length of duration of symptom (fatig)
cough	Cough - New occurrence or worsening of pre-existing symptom during illness
cough_days	Length of duration of symptom (cough)
short	Shortness of breath - New occurrence or worsening of preexisting symptom during illness
short_days	Length of duration of symptom (short)
runny	Runny nose or congestion - New occurrence or worsening of pre-existing symptom during illness
runny_days	Length of duration of symptom (runny)
sore	Sore throat - New occurrence or worsening of pre-existing symptom during illness
sore_days	Length of duration of symptom (sore)
muscle	Muscle aches - New occurrence or worsening of pre-existing symptom during illness
muscle_days	Length of duration of symptom (muscle)
nausea	Nausea, gas, or indigestion - New occurrence or worsening of pre-existing symptom during illness
nausea_days	Length of duration of symptom (nausea)
vomit	Vomiting - New occurrence or worsening of pre-existing symptom during illness
vomit_days	Length of duration of symptom (vomit)
diarr	Diarrhea or loose bowels - New occurrence or worsening of preexisting symptom during illness
diarr_days	Length of duration of symptom (diarr)
smell	Trouble with smell or taste - New occurrence or worsening of pre-existing symptom during illness
smell_days	Length of duration of symptom (smell)
head	Headache - New occurrence or worsening of pre-existing symptom during illness
head_days	Length of duration of symptom (head)
n_symptoms	Total number of symptoms experienced
walkwst	Thinking about the worst point in your illness: Which of the following describes your ability to walk about?	No problems; slight problems; moderate problems; severe problems; unable to walk about
washwst	Thinking about the worst point in your illness: Which of the following describes your ability to wash and dress yourself?	No problems; slight problems; moderate problems; severe problems; unable to walk about
activwst	Thinking about the worst point in your illness: Which of the following describes your ability to perform your usual activities, for example, work, study, household, family, or leisure activities?	No problems; slight problems; moderate problems; severe problems; unable to walk about
