## Supplemental Table 7 for "SARS-CoV-2 antibody magnitude and detectability are driven by disease severity, timing, and assay"

### Sheet: Sheet1
	λ (CI)	τ	σ	βs - Hospitalized (CI)	βs - Non-Hospitalized (CI)	Days to reversion - Hospitalized (CI)	Days to reversion - Non-Hospitalized (CI)
N-Abbott	-0.02(-0.03,-0.02)	2.72	0.68	8.18 (7.2,9.16)	6 (5.41,6.59)	234.56 (224.31,253.76)	159.1 (153.74,170.3)
S-DiaSorin	-0.171(-0.267,-0.074)	65.964	18.933	174.03 (153.26,194.85)	75.79 (62.69,88.91)	924.85 (730.49,1844.3)	353.56 (289.7,659.22)
N-LIPS	-0.004(-0.005,-0.002)	1.125	0.34	14.66 (14.24,15.09)	13.67 (13.39,13.96)	703.84 (556.07,1077.39)	466.27 (374.89,705.06)
RBD-LIPS	0.005(0.003,0.008)	1.268	0.426	13.2 (12.83,13.58)	12.05 (11.8,12.3)	-374.46 (-486.74,-299.71)	-190.78 (-256.05,-147.44)
N(Full)-Lum	-0.001(-0.003,0)	1.182	0.404	-2 (-2.46,-1.53)	-2.76 (-3.05,-2.48)	1251.69 (-17157.92,19278.46)	688.46 (-9062.52,10192.38)
N(Frag)-Lum	-0.005(-0.007,-0.003)	1.38	0.355	-1.92 (-2.42,-1.42)	-3.1 (-3.4,-2.8)	314.33 (278.78,419.24)	95.53 (89.09,109.24)
RBD-Lum	-0.005(-0.007,-0.003)	1.77	0.392	1.14 (0.57,1.72)	-1.06 (-1.41,-0.72)	738.03 (633.36,1016.89)	365.27 (319.48,489.2)
S-Lum	-0.006(-0.007,-0.004)	1.634	0.324	1.09 (0.58,1.61)	-1.08 (-1.39,-0.78)	703.68 (622.31,905)	343.21 (308.28,431.42)
N-Roche	0.002 (-0.0006, 0.003)	2.05	0.347	4.11 (3.36,4.87)	2.97 (2.54,3.4)	-3418.01 (-16147.65,-1351.48)	-2467.92 (-11750.37,-967.13)
N-Split Luc	-0.013(-0.016,-0.009)	1.922	0.626	9.78 (9.08,10.5)	7.85 (7.42,8.29)	412.53 (389.04,543.37)	263.79 (251.15,339.46)
RBD-Split Luc	-0.007(-0.009,-0.004)	1.504	0.47	8.02 (7.51,8.53)	6.01 (5.69,6.32)	587.03 (526.38,847.64)	305.31 (278.92,425.33)
S-Ortho IgG	-0.045(-0.055,-0.036)	9.501	1.822	26.21 (23.25,29.17)	13.37 (11.64,15.1)	551.34 (501.74,652.27)	270.46 (249.82,313.27)
S-Ortho Ig	2.132(1.678,2.592)	301.043	89.82	524.84 (428.43,621.46)	77.44 (17.93,136.99)	-248.32 (-296.7,-195.13)	-36.24 (-53.5,-18.25)
Neut-Monogram	-0.014(-0.016,-0.012)	1.632	0.388	8.62 (8.02,9.21)	6.89 (6.52,7.27)	337.12 (317.47,375.39)	219.1 (208.58,240.76)
