## Supplemental Table 8 for "SARS-CoV-2 antibody magnitude and detectability are driven by disease severity, timing, and assay"

### Sheet: Sheet1
AntigenAndAssay	rho	lwr.ci	upr.ci	comparison
RBD-LIPS	0.790127	0.695836	0.857642	Random intercepts
RBD-LIPS	0.679175	0.59327	0.749786	Raw data (all)
RBD-LIPS	0.681761	0.561768	0.77366	Raw data (early)
RBD-LIPS	0.796573	0.70208	0.863499	Raw data (late)
S-Ortho Ig	0.757687	0.661647	0.829267	Random intercepts
S-Ortho Ig	0.696392	0.620201	0.759567	Raw data (all)
S-Ortho Ig	0.738513	0.641766	0.812123	Raw data (early)
S-Ortho Ig	0.805136	0.723066	0.864793	Raw data (late)
RBD-Split Luc	0.809293	0.730571	0.866784	Random intercepts
RBD-Split Luc	0.761714	0.69917	0.812689	Raw data (all)
RBD-Split Luc	0.773342	0.687161	0.83806	Raw data (early)
RBD-Split Luc	0.771013	0.677692	0.839892	Raw data (late)
S-DiaSorin	0.827831	0.754016	0.880998	Random intercepts
S-DiaSorin	0.7868	0.729228	0.833311	Raw data (all)
S-DiaSorin	0.790118	0.707554	0.8514	Raw data (early)
S-DiaSorin	0.831286	0.759189	0.88323	Raw data (late)
S-Ortho IgG	0.876144	0.822308	0.914435	Random intercepts
S-Ortho IgG	0.841579	0.797356	0.876813	Raw data (all)
S-Ortho IgG	0.851015	0.790884	0.89487	Raw data (early)
S-Ortho IgG	0.856454	0.793141	0.901453	Raw data (late)
RBD-Lum	0.817294	0.741404	0.872543	Random intercepts
RBD-Lum	0.759062	0.695941	0.810542	Raw data (all)
RBD-Lum	0.74255	0.646502	0.815427	Raw data (early)
RBD-Lum	0.811673	0.732884	0.868979	Raw data (late)
S-Lum	0.770881	0.678058	0.8395	Random intercepts
S-Lum	0.744935	0.678271	0.799437	Raw data (all)
S-Lum	0.728822	0.6277	0.805755	Raw data (early)
S-Lum	0.78165	0.69191	0.847605	Raw data (late)
N-Abbott	0.75325	0.654678	0.826633	Random intercepts
N-Abbott	0.720881	0.64938	0.779748	Raw data (all)
N-Abbott	0.769392	0.681527	0.835388	Raw data (early)
N-Abbott	0.620651	0.48313	0.728286	Raw data (late)
N-Roche	0.690878	0.574765	0.779721	Random intercepts
N-Roche	0.599472	0.505561	0.679345	Raw data (all)
N-Roche	0.667728	0.550958	0.758854	Raw data (early)
N-Roche	0.582352	0.434943	0.699363	Raw data (late)
N(full)-Lum	0.600341	0.46106	0.710753	Random intercepts
N(full)-Lum	0.550377	0.4484	0.638211	Raw data (all)
N(full)-Lum	0.593141	0.455905	0.702827	Raw data (early)
N(full)-Lum	0.530501	0.37382	0.657745	Raw data (late)
N-LIPS	0.727977	0.611818	0.813401	Random intercepts
N-LIPS	0.671175	0.583919	0.743101	Raw data (all)
N-LIPS	0.642819	0.513128	0.743812	Raw data (early)
N-LIPS	0.688343	0.556001	0.786647	Raw data (late)
N(frag)-Lum	0.731303	0.627025	0.809834	Random intercepts
N(frag)-Lum	0.689562	0.611237	0.754511	Raw data (all)
N(frag)-Lum	0.73271	0.631667	0.809274	Raw data (early)
N(frag)-Lum	0.656402	0.528801	0.754987	Raw data (late)
N-Split Luc	0.730812	0.626385	0.809471	Random intercepts
N-Split Luc	0.702215	0.627357	0.764214	Raw data (all)
N-Split Luc	0.713746	0.609891	0.7935	Raw data (early)
N-Split Luc	0.695029	0.57812	0.783976	Raw data (late)
