## Supplemental Table 9 for "SARS-CoV-2 antibody magnitude and detectability are driven by disease severity, timing, and assay"

### Sheet: Sheet1
Assay	Asymptomatics vs. Symptomatic/Not Hospitalized	Symptomatic/Not Hospitalized vs. Symptomatic/Hospitalized	Asymptomatics vs. Symptomatic/Hospitalized
N-Abbott	0.0696495	3.72621e-05	0.00719679
S-DiaSorin	0.0728486	6.1519e-10	2.66507e-06
N-LIPS	0.000233797	1.02437e-05	8.03624e-08
S-LIPS	0.348424	8.94848e-08	7.92827e-05
N(full)-Lum	0.000285549	0.00230388	1.99865e-06
N(frag)-Lum	4.53722e-10	0.0014197	4.25268e-09
RBD-Lum	0.0618322	0.000121375	1.80148e-05
S-Lum	7.3783e-05	0.00015506	1.77461e-05
N-Split Luc	1.16571e-06	0.000713853	1.83672e-06
RBD-Split Luc	0.000250185	8.65643e-05	4.34428e-06
S-Ortho IgG	0.0888645	1.68999e-14	0.000347083
S-Ortho Ig	0.260309	4.11098e-11	4.61493e-06
Neut-Monogram	0.0149583	0.232967	0.108668
