## Supplemental Table 10 for "SARS-CoV-2 antibody magnitude and detectability are driven by disease severity, timing, and assay"

### Sheet: Sheet1
Assay	AUC, all participants	AUC, non-hospitalized participants only
Neut-Monogram	0.77	0.72
RBD-LIPS	0.76	0.58
S-Ortho Ig	0.75	0.6
RBD-Split Luc	0.8	0.64
S-DiaSorin	0.82	0.71
S-Ortho IgG	0.81	0.72
RBD-Lum	0.75	0.62
S-Lum	0.78	0.66
N-Abbott	0.78	0.81
N-Roche	0.81	0.8
N(full)-Lum	0.76	0.74
N-LIPS	0.74	0.73
N(frag)-Lum	0.86	0.82
N-Split Luc	0.75	0.73
