## Supplemental Table 11 for "SARS-CoV-2 antibody magnitude and detectability are driven by disease severity, timing, and assay"

### Sheet: Sheet1
AntigenAndAssay	Hospitalization_status	Time	mean	se_mean	2.5%	50%	97.5%
Neut-Monogram	Non-hospitalized	0 months	0.965	0.000822	0.932	0.967	0.986
Neut-Monogram	Non-hospitalized	2 months	0.896	0.0016	0.839	0.898	0.941
Neut-Monogram	Non-hospitalized	4 months	0.757	0.00234	0.673	0.758	0.83
Neut-Monogram	Non-hospitalized	6 months	0.552	0.00267	0.444	0.552	0.656
Neut-Monogram	Hospitalized	0 months	1	2.05e-05	0.998	1	1
Neut-Monogram	Hospitalized	2 months	0.999	9.92e-05	0.991	1	1
Neut-Monogram	Hospitalized	4 months	0.992	0.000391	0.964	0.995	1
Neut-Monogram	Hospitalized	6 months	0.958	0.00115	0.883	0.965	0.993
RBD-LIPS	Non-hospitalized	0 months	0.884	0.0017	0.812	0.887	0.937
RBD-LIPS	Non-hospitalized	2 months	0.938	0.00118	0.886	0.941	0.972
RBD-LIPS	Non-hospitalized	4 months	0.969	0.000721	0.935	0.972	0.99
RBD-LIPS	Non-hospitalized	6 months	0.986	0.000415	0.964	0.988	0.997
RBD-LIPS	Hospitalized	0 months	1	4.74e-06	1	1	1
RBD-LIPS	Hospitalized	2 months	1	1.1e-06	1	1	1
RBD-LIPS	Hospitalized	4 months	1	4.67e-07	1	1	1
RBD-LIPS	Hospitalized	6 months	1		1	1	1
S-Ortho Ig	Non-hospitalized	0 months	0.684	0.00155	0.6	0.685	0.765
S-Ortho Ig	Non-hospitalized	2 months	0.838	0.00115	0.775	0.839	0.892
S-Ortho Ig	Non-hospitalized	4 months	0.932	0.000695	0.886	0.934	0.967
S-Ortho Ig	Non-hospitalized	6 months	0.976	0.000338	0.947	0.978	0.993
S-Ortho Ig	Hospitalized	0 months	0.988	0.00034	0.955	0.992	0.999
S-Ortho Ig	Hospitalized	2 months	0.996	0.00014	0.982	0.998	1
S-Ortho Ig	Hospitalized	4 months	0.999	5.05e-05	0.994	1	1
S-Ortho Ig	Hospitalized	6 months	1	1.82e-05	0.998	1	1
RBD-Split Luc	Non-hospitalized	0 months	0.921	0.00103	0.872	0.923	0.958
RBD-Split Luc	Non-hospitalized	2 months	0.866	0.00138	0.806	0.868	0.916
RBD-Split Luc	Non-hospitalized	4 months	0.789	0.00174	0.71	0.791	0.858
RBD-Split Luc	Non-hospitalized	6 months	0.689	0.00208	0.58	0.692	0.79
RBD-Split Luc	Hospitalized	0 months	1	2.36e-06	1	1	1
RBD-Split Luc	Hospitalized	2 months	1	5.91e-06	1	1	1
RBD-Split Luc	Hospitalized	4 months	1	1.72e-05	0.998	1	1
RBD-Split Luc	Hospitalized	6 months	0.999	5.46e-05	0.994	1	1
S-DiaSorin	Non-hospitalized	0 months	0.863	0.00105	0.8	0.865	0.915
S-DiaSorin	Non-hospitalized	2 months	0.814	0.00117	0.75	0.816	0.87
S-DiaSorin	Non-hospitalized	4 months	0.755	0.00132	0.675	0.757	0.828
S-DiaSorin	Non-hospitalized	6 months	0.685	0.00149	0.572	0.687	0.791
S-DiaSorin	Hospitalized	0 months	0.993	0.000289	0.97	0.996	1
S-DiaSorin	Hospitalized	2 months	0.99	0.000375	0.961	0.993	0.999
S-DiaSorin	Hospitalized	4 months	0.985	0.000487	0.949	0.989	0.999
S-DiaSorin	Hospitalized	6 months	0.977	0.000633	0.93	0.982	0.997
S-Ortho IgG	Non-hospitalized	0 months	0.909	0.00136	0.863	0.91	0.95
S-Ortho IgG	Non-hospitalized	2 months	0.843	0.00192	0.785	0.843	0.898
S-Ortho IgG	Non-hospitalized	4 months	0.751	0.00248	0.678	0.751	0.82
S-Ortho IgG	Non-hospitalized	6 months	0.635	0.0029	0.544	0.635	0.724
S-Ortho IgG	Hospitalized	0 months	1	1.04e-05	1	1	1
S-Ortho IgG	Hospitalized	2 months	1	2.49e-05	0.998	1	1
S-Ortho IgG	Hospitalized	4 months	0.999	5.9e-05	0.995	1	1
S-Ortho IgG	Hospitalized	6 months	0.997	0.000151	0.986	0.999	1
RBD-Lum	Non-hospitalized	0 months	0.885	0.00138	0.825	0.886	0.933
RBD-Lum	Non-hospitalized	2 months	0.836	0.00172	0.77	0.838	0.895
RBD-Lum	Non-hospitalized	4 months	0.776	0.00205	0.698	0.778	0.847
RBD-Lum	Non-hospitalized	6 months	0.705	0.0024	0.609	0.707	0.794
RBD-Lum	Hospitalized	0 months	1	4.95e-06	0.999	1	1
RBD-Lum	Hospitalized	2 months	1	1.09e-05	0.999	1	1
RBD-Lum	Hospitalized	4 months	1	2.74e-05	0.997	1	1
RBD-Lum	Hospitalized	6 months	0.999	6.51e-05	0.993	1	1
S-Lum	Non-hospitalized	0 months	0.899	0.00153	0.843	0.902	0.943
S-Lum	Non-hospitalized	2 months	0.848	0.00204	0.781	0.85	0.902
S-Lum	Non-hospitalized	4 months	0.782	0.00246	0.703	0.784	0.85
S-Lum	Non-hospitalized	6 months	0.701	0.00283	0.606	0.702	0.785
S-Lum	Hospitalized	0 months	1	8.92e-07	1	1	1
S-Lum	Hospitalized	2 months	1	2.31e-06	1	1	1
S-Lum	Hospitalized	4 months	1	6.76e-06	0.999	1	1
S-Lum	Hospitalized	6 months	1	1.98e-05	0.998	1	1
N-Abbott	Non-hospitalized	0 months	0.912	0.00139	0.864	0.914	0.949
N-Abbott	Non-hospitalized	2 months	0.775	0.00228	0.707	0.777	0.837
N-Abbott	Non-hospitalized	4 months	0.562	0.00285	0.482	0.562	0.647
N-Abbott	Non-hospitalized	6 months	0.33	0.00278	0.242	0.328	0.423
N-Abbott	Hospitalized	0 months	1	2.2e-05	0.998	1	1
N-Abbott	Hospitalized	2 months	0.996	0.000196	0.98	0.997	1
N-Abbott	Hospitalized	4 months	0.954	0.00104	0.888	0.96	0.99
N-Abbott	Hospitalized	6 months	0.752	0.00257	0.604	0.756	0.876
N-Roche	Non-hospitalized	0 months	0.894	0.0016	0.842	0.896	0.937
N-Roche	Non-hospitalized	2 months	0.9	0.00156	0.85	0.902	0.942
N-Roche	Non-hospitalized	4 months	0.905	0.00152	0.854	0.907	0.946
N-Roche	Non-hospitalized	6 months	0.91	0.0015	0.857	0.911	0.952
N-Roche	Hospitalized	0 months	1	5.88e-07	1	1	1
N-Roche	Hospitalized	2 months	1	7.07e-07	1	1	1
N-Roche	Hospitalized	4 months	1	5.96e-07	1	1	1
N-Roche	Hospitalized	6 months	1	4.17e-07	1	1	1
N(full)-Lum	Non-hospitalized	0 months	0.742	0.00188	0.664	0.745	0.81
N(full)-Lum	Non-hospitalized	2 months	0.721	0.00207	0.642	0.723	0.788
N(full)-Lum	Non-hospitalized	4 months	0.698	0.00225	0.609	0.7	0.776
N(full)-Lum	Non-hospitalized	6 months	0.674	0.0025	0.567	0.675	0.772
N(full)-Lum	Hospitalized	0 months	0.999	2.78e-05	0.996	1	1
N(full)-Lum	Hospitalized	2 months	0.999	3.43e-05	0.995	1	1
N(full)-Lum	Hospitalized	4 months	0.999	4.77e-05	0.992	0.999	1
N(full)-Lum	Hospitalized	6 months	0.997	7.7e-05	0.986	0.999	1
N-LIPS	Non-hospitalized	0 months	0.927	0.00106	0.872	0.93	0.965
N-LIPS	Non-hospitalized	2 months	0.894	0.00132	0.83	0.897	0.94
N-LIPS	Non-hospitalized	4 months	0.85	0.00158	0.772	0.853	0.909
N-LIPS	Non-hospitalized	6 months	0.795	0.00189	0.698	0.798	0.877
N-LIPS	Hospitalized	0 months	1		1	1	1
N-LIPS	Hospitalized	2 months	1		1	1	1
N-LIPS	Hospitalized	4 months	1		1	1	1
N-LIPS	Hospitalized	6 months	1	1.86e-07	1	1	1
N(frag)-Lum	Non-hospitalized	0 months	0.6	0.00218	0.515	0.601	0.68
N(frag)-Lum	Non-hospitalized	2 months	0.511	0.00224	0.432	0.511	0.589
N(frag)-Lum	Non-hospitalized	4 months	0.421	0.00226	0.339	0.421	0.505
N(frag)-Lum	Non-hospitalized	6 months	0.336	0.00217	0.245	0.335	0.433
N(frag)-Lum	Hospitalized	0 months	0.994	0.000219	0.976	0.997	1
N(frag)-Lum	Hospitalized	2 months	0.981	0.00044	0.941	0.985	0.998
N(frag)-Lum	Hospitalized	4 months	0.944	0.000822	0.868	0.95	0.985
N(frag)-Lum	Hospitalized	6 months	0.86	0.00137	0.724	0.868	0.953
N-Split Luc	Non-hospitalized	0 months	0.94	0.000926	0.899	0.942	0.97
N-Split Luc	Non-hospitalized	2 months	0.879	0.00144	0.822	0.881	0.925
N-Split Luc	Non-hospitalized	4 months	0.783	0.002	0.704	0.785	0.853
N-Split Luc	Non-hospitalized	6 months	0.652	0.00247	0.539	0.653	0.756
N-Split Luc	Hospitalized	0 months	1	5.94e-06	0.999	1	1
N-Split Luc	Hospitalized	2 months	1	2.73e-05	0.997	1	1
N-Split Luc	Hospitalized	4 months	0.997	0.000105	0.986	0.999	1
N-Split Luc	Hospitalized	6 months	0.988	0.00036	0.952	0.992	0.999
